# Towards Culture-Free Sequencing of *Mycobacterium tuberculosis*: Evaluating New Targeted and Whole-Genome Approaches for Genotyping and Drug Resistance Profiling

**DOI:** 10.64898/2026.01.15.26344185

**Authors:** Ilaria Iannucci, Federico Di Marco, Kiarash Moghaddasi, Paolo Miotto, POR TB study group, Andrea Maurizio Cabibbe, Daniela Maria Cirillo

## Abstract

**Background:** The effectiveness of current drug-resistant tuberculosis (DR-TB) regimens is limited by the absence of rapid diagnostics that comprehensively predict resistance to included drugs. Next-generation sequencing (NGS), through culture-free targeted sequencing (tNGS) and culture-based whole-genome sequencing (cWGS) of the *Mycobacterium tuberculosis* complex (MTBC), offers a powerful framework for precision diagnosis, surveillance, and trial applications. We evaluated two novel assays enabling high-resolution tNGS and enrichment-based direct WGS (dWGS) on respiratory samples, focusing on analytical sensitivity, DR prediction accuracy, and genotyping concordance.

**Methods:** tNGS Deeplex Myc-TB XL tNGS (Genoscreen, beta-testing) and dWGS QIAseq xHYB MTB (Qiagen) were evaluated on 96 MTBC–positive decontaminated sputum samples from a vaccine trial, spanning a wide range of bacillary loads. DNA was extracted using a host-depletion protocol and quantified by MTBC-specific real-time PCR. Libraries were sequenced on Illumina platforms and analysed using assay-specific pipelines. Associations between genome copy (gc) number and sequencing coverage were assessed. DR prediction performance was benchmarked against cWGS and the WHO mutation catalogue across first-, second-line, newer, and repurposed drugs. WGS-based phylogenetic trees were constructed using Ridom SeqSphere+.

**Results:** Bacillary loads ranged from <10 to >1,000 MTBC gc/µL. tNGS generated interpretable resistance profiles in 96.6% of specimens, achieving a limit of detection (LoD) of ∼10 gc, with 100% sensitivity for all evaluated drugs and 100% specificity except for isoniazid/ethionamide (≥97%). dWGS yielded data suitable for DR analysis in 75% of samples, with a LoD of ∼100gc. Sensitivity was 100% for most drugs; one fluoroquinolone-resistant case was missed due to low-frequency variant thresholds, and resistance to delamanid and clofazimine was misclassified in one case each owing to interpretation rules. Specificity was 100% except for rifampicin (≥97%). Lineage assignment was concordant with cWGS for both approaches, and dWGS enabled transmission analysis in 65% of samples, confirming the cluster detected by cWGS.

**Conclusions:** tNGS provides sensitive and specific DR profiling with a LoD comparable to the most sensitive rapid assays. dWGS, while requiring higher DNA input, enables robust culture-free genome-wide analysis, including transmission inference and exploration of candidate DR loci. Bacillary load–guided integration of both approaches may optimize DR-TB clinical management and genomic surveillance.
