## Additional file 2 for "Towards Culture-Free Sequencing of *Mycobacterium tuberculosis*: Evaluating New Targeted and Whole-Genome Approaches for Genotyping and Drug Resistance Profiling"

### Sheet: Genotyping
	cWGS								dWGS (QIASEQ)			tNGS (Deeplex XL)
ID	wgs: Homolka species	wgs: Homolka lineage	wgs: Homolka group	wgs: Coll lineage (branch)	wgs: Coll lineage_name (branch)	wgs: Coll lineage (easy)	wgs: Coll lineage_name (easy)	wgs: Beijing lineage (easy)	clc: sequencing quality	clc: Lineage	clc: Sublineage	DeeplexXL: Sequencing result acceptability	Species best match (main population (%)/min population (%))	Spoligotype: Binary	Spoligotype: octal	Spoligotype: SIT	Spoligotype: SIT occurrences in SIT DB	SNP-based lineage (main (%)/min (%) if mixed)
POR52	M. tuberculosis	2	Beijing	2.2.1	Beijing	2.2.1	Beijing	unknown	good	Beijing, East-Asian (L2)	Beijing	++	Mycobacterium tuberculosis complex : 82.4 / Mycobacterium tuberculosis complex : 17.0	0000000000000000000000000000000000111111101	000000000003761	1674	4	Lineage 2 (M. tuberculosis), M. bovis BCG (6.65%) / Lineage 2 (M. tuberculosis) (93.35%)
POR64	M. tuberculosis	2	Beijing	2.2.1	Beijing	2.2.1	Beijing	unknown	good	Beijing, East-Asian (L2)	Beijing	++	Mycobacterium tuberculosis complex	0000000000000000000000000000000000111111111	000000000003771	1	5800	Lineage 2 (M. tuberculosis)
POR144	M. tuberculosis	unknown	Clade 1	4.1.1.1	X-type	4.1.1.1	X-type	unknown	good	X, Euro-American (L4.1.1)	X2	+	Mycobacterium tuberculosis complex : 90.5 / Mycobacterium tuberculosis complex : 9.2	1110111111111111101111111111111100001100001	737776777760601	2016	15	Other than 4.9
POR152-2	M. tuberculosis	4.3	LAM	4.3.2.1	LAM	4.3.2.1	LAM	unknown	good	LAM, Euro-American (L4.3)	LAM3	++	Mycobacterium tuberculosis complex	1111111100011111111100001111111100001111111	776177607760771	33	774	Lineage 4.3 (M. tuberculosis)
POR168	M. tuberculosis	4.3	LAM	4.3.2.1	LAM	4.3.2.1	LAM	unknown	good	LAM, Euro-American (L4.3)	LAM3	+	Mycobacterium tuberculosis complex	1111111100011111000000001111111100001111111	776174007760771	n/a	n/a	Other than 4.9 (2.63%) / Lineage 4.3 (M. tuberculosis) (97.37%)
POR176	M. tuberculosis	unknown	Clade 1	4.7	mainly T	4.7	mainly T	unknown	good	LAM, Euro-American (L4.3)	LAM5	+	Mycobacterium tuberculosis complex	1.11111e+42	770001607760771	n/a	n/a	Lineage 5, 6 (M. africanum), animal strains
POR216	M. tuberculosis	4.3	LAM	4.3.4.2.1	LAM	4.3.4.2.1	LAM	unknown	good	LAM, Euro-American (L4.3)	LAM11-ZWE	++	Mycobacterium tuberculosis complex	1111111111111111001100001100001100001110111	777774606060731	1873	20	Lineage 4.3 (M. tuberculosis)
POR226	M. tuberculosis	2	Beijing	2.2.1	Beijing	2.2.1	Beijing	unknown	bad	low quality	low quality	++	Mycobacterium tuberculosis complex	1111111111111010000000000000000000111111111	777750000003771	n/a	n/a	Other than 4.9 (1.82%) / Lineage 2 (M. tuberculosis) (98.18%)
POR290	M. tuberculosis	4.4.1.1	S-type	4.4.1.1	S-type	4.4.1.1	S-type	unknown	good	S, Euro-American (L4.4.1.1)	S	++	Mycobacterium tuberculosis complex	1111111100110111111111111111111100001111111	776337777760771	71	64	Other than 4.9
POR313	M. tuberculosis	4.4.1.1	S-type	4.4.1.1	S-type	4.4.1.1	S-type	unknown	good	S, Euro-American (L4.4.1.1)	S	++	Mycobacterium tuberculosis complex	1111111110111111111111111111111100001111111	777377777760771	1166	31	Lineage 4.1.1.1 (M. tuberculosis) (3.14%) / Other than 4.9 (96.86%)
POR331	M. tuberculosis	4.3	LAM	4.3.4.2.1	LAM	4.3.4.2.1	LAM	unknown	good	LAM, Euro-American (L4.3)	LAM9	++	Mycobacterium tuberculosis complex	1111111111111111111100001000001100001111111	777777604060771	n/a	n/a	Lineage 4.3 (M. tuberculosis)
POR341	M. tuberculosis	2	Beijing	2.2.1	Beijing	2.2.1	Beijing	unknown	bad	low quality	low quality	ND	No Identification	0000000000000000000000000000000000000000000	000000000000000	2669	73	n/a
POR347	M. tuberculosis	2	Beijing	2.2.1	Beijing	2.2.1	Beijing	unknown	bad	low quality	low quality	-	Mycobacterium tuberculosis complex : 88.7 / Mycobacterium shinjukuense : 10.8	0000000000000000000000000000000000111111111	000000000003771	1	5800	Lineage 2 (M. tuberculosis)
POR357	M. tuberculosis	2	Beijing	2.2.1	Beijing	2.2.1	Beijing	unknown	good	Beijing, East-Asian (L2)	Beijing	++	Mycobacterium tuberculosis complex	0000000000000000000000000000000000111111111	000000000003771	1	5800	Lineage 2 (M. tuberculosis)
POR359	M. tuberculosis	4.3	LAM	4.3.4.2.1	LAM	4.3.4.2.1	LAM	unknown	bad	low quality	low quality	++	Mycobacterium tuberculosis complex	0001111111111111111100001100001100001101111	077777606060671	1468	22	Lineage 4.3 (M. tuberculosis)
POR403	M. tuberculosis	4.3	LAM	4.3.4.2	LAM	4.3.4.2	LAM	unknown	good	LAM, Euro-American (L4.3)	LAM9	++	Mycobacterium tuberculosis complex	1111111111111011111100001111111100001111111	777757607760771	1176	16	Lineage 4.3 (M. tuberculosis)
POR411	M. tuberculosis	3	Delhi-CAS	3.1.1	Delhi-CAS	3.1.1	Delhi-CAS	unknown	good	CAS, East-African-Indian (L3)	CAS1-Kili	++	Mycobacterium tuberculosis complex	1110000110111111111000001001110000011111111	703377404701771	n/a	n/a	Lineage 3.1.1, 3.1.2.1 (M. tuberculosis)
POR425	M. tuberculosis	unknown	Clade 1	4.1.2	Euro-American	4.1.2	Euro-American	unknown	good	T, Euro-American (L4)	T3	++	Mycobacterium tuberculosis complex	1111111111110111111111111111111100001110111	777737777760731	73	167	Other than 4.9
POR443	M. tuberculosis	unknown	Clade 1	4.1.1.1	X-type	4.1.1.1	X-type	unknown	good	X, Euro-American (L4.1.1)	X2	++	Mycobacterium tuberculosis complex	1111111111111111101111111111111100001100001	777776777760601	137	959	Lineage 4.1.1.1 (M. tuberculosis)
POR444	M. tuberculosis	3	Delhi-CAS	3.1.1	Delhi-CAS	3.1.1	Delhi-CAS	unknown	good	CAS, East-African-Indian (L3)	CAS1-Kili	++	Mycobacterium tuberculosis complex	1110000110111111111000000000000000011111111	703377400001771	21	243	Lineage 3.1.1, 3.1.2.1 (M. tuberculosis)
POR445	M. tuberculosis	4.3	LAM	4.3.3	LAM	4.3.3	LAM	unknown	good	LAM, Euro-American (L4.3)	LAM	++	Mycobacterium tuberculosis complex	1111111111110111111100001111111100001110011	777737607760711	2264	3	Lineage 4.3 (M. tuberculosis)
POR457	M. tuberculosis	4.3	LAM	4.3.4.2.1	LAM	4.3.4.2.1	LAM	unknown	good	LAM, Euro-American (L4.3)	LAM11-ZWE	++	Mycobacterium tuberculosis complex	1111111111111111111100001100001100001110111	777777606060731	815	105	Lineage 4.3 (M. tuberculosis)
POR465	M. tuberculosis	1	EAI	1.1.2	EAI	1.1.2	EAI	unknown	good	EAI, Indo-Oceanic (L1)	EAI5	+++	Mycobacterium tuberculosis complex	1001111011111111111111111111000010111111111	475777777413771	n/a	n/a	Lineage 1 (M. tuberculosis)
POR472	M. tuberculosis	4.3	LAM	4.3.4.2.1	LAM	4.3.4.2.1	LAM	unknown	good	LAM, Euro-American (L4.3)	LAM11-ZWE	+	Mycobacterium tuberculosis complex	1111111111111111001100001100001100001110111	777774606060731	1873	20	Lineage 4.3 (M. tuberculosis)
POR476	M. tuberculosis	4.3	LAM	4.3.4.2.1	LAM	4.3.4.2.1	LAM	unknown	good	LAM, Euro-American (L4.3)	LAM9	++	Mycobacterium tuberculosis complex	1111111111111111111100001110001100011111111	777777607061771	n/a	n/a	Lineage 4.3 (M. tuberculosis)
POR480	M. tuberculosis	unknown	Clade 1	4.2.2	Euro-American	4.2.2	Euro-American	unknown	good	T, Euro-American (L4)	T1	++	Mycobacterium tuberculosis complex	1111111111111111111111111111111100001111111	777777777760771	53	3812	Other than 4.9
POR501	M. tuberculosis	4.3	LAM	4.3.2.1	LAM	4.3.2.1	LAM	unknown	good	LAM, Euro-American (L4.3)	LAM3	+	Mycobacterium tuberculosis complex : 90.1 / Mycobacterium tuberculosis complex : 9.6	1101111100011111111100001111111100001111111	676177607760771	1293	7	Other than 4, other than 4.9 (9.8%) / Lineage 4.3 (M. tuberculosis) (82.35%)
POR526	M. tuberculosis	unknown	Clade 1	4.1.1.1	X-type	4.1.1.1	X-type	unknown	good	X, Euro-American (L4.1.1)	X2	++	Mycobacterium tuberculosis complex : 94.1 / Mycobacterium tuberculosis complex : 5.9	1111111111111111101111111111111100001100001	777776777760601	137	959	Other than 4.9
POR562	M. tuberculosis	2	Beijing	2.2.1.1	Beijing	2.2.1.1	Beijing	Pacific RD150	good	Beijing, East-Asian (L2)	Beijing	++	Mycobacterium tuberculosis complex	0000000000000000000000000000000000111111111	000000000003771	1	5800	Lineage 2 (M. tuberculosis)
POR567	M. tuberculosis	2	Beijing	2.2.1	Beijing	2.2.1	Beijing	unknown	good	Beijing, East-Asian (L2)	Beijing	+++	Mycobacterium tuberculosis complex	0000000000000000000000000000000000111111111	000000000003771	1	5800	Lineage 2 (M. tuberculosis)
POR574	M. tuberculosis	4.3	LAM	4.3.2.1	LAM	4.3.2.1	LAM	unknown	good	LAM, Euro-American (L4.3)	LAM3	++	Mycobacterium tuberculosis complex	1101111100011111111100001111111100001111111	676177607760771	1293	7	Lineage 4.3 (M. tuberculosis)
POR600	M. tuberculosis	4.6.2.2	Cameroon	4.6.2.2	Cameroon	4.6.2.2	Cameroon	unknown	good	Cameroon, Euro-American (L4.6.2.2)	Cameroon	+	Mycobacterium tuberculosis complex	1111111111111111111111000111111100001111111	777777743760771	61	492	Other than 4.9 (37.41%) / Lineage 4.6.2.2 (M. tuberculosis) (62.59%)
POR627	M. tuberculosis	3	Delhi-CAS	3.1.1	Delhi-CAS	3.1.1	Delhi-CAS	unknown	good	CAS, East-African-Indian (L3)	CAS1-Kili	+	Mycobacterium tuberculosis complex	1110000110111111111000000000000000011111111	703377400001771	21	243	Lineage 3.1.1, 3.1.2.1 (M. tuberculosis)
POR632	M. tuberculosis	4.3	LAM	4.3.3	LAM	4.3.3	LAM	unknown	good	LAM, Euro-American (L4.3)	LAM9	++	Mycobacterium tuberculosis complex	1111111111111111111100001111011100001110111	777777607560731	95	30	Lineage 4.3 (M. tuberculosis)
POR636	M. tuberculosis	4.3	LAM	4.3.4.2.1	LAM	4.3.4.2.1	LAM	unknown	good	LAM, Euro-American (L4.3)	LAM11-ZWE	++	Mycobacterium tuberculosis complex	1111111110000000000100001100001100001111111	777000206060771	n/a	n/a	Lineage 4.3 (M. tuberculosis)
POR640	M. tuberculosis	4.3	LAM	4.3.4.2.1	LAM	4.3.4.2.1	LAM	unknown	good	LAM, Euro-American (L4.3)	LAM11-ZWE	++	Mycobacterium tuberculosis complex	1111111110011111111100001100001100001111111	777177606060771	n/a	n/a	Other than 4.9 (1.04%) / Lineage 4.3 (M. tuberculosis) (98.96%)
POR723	M. tuberculosis	unknown	Clade 1	4.1.2	Euro-American	4.1.2	Euro-American	unknown	good	T, Euro-American (L4)	T1	+	Mycobacterium tuberculosis complex	1111111111111111111111111111111100001111111	777777777760771	53	3812	Other than 4.9
POR726	M. tuberculosis	unknown	Clade 1	4.1.1.3	X-type	4.1.1.3	X-type	unknown	bad	low quality	low quality	ND	No Identification	1100000000010010100101001001110000000010011	600112244700111	n/a	n/a	n/a
POR739	M. tuberculosis	4.3	LAM	4.3.2.1	LAM	4.3.2.1	LAM	unknown	bad	low quality	low quality	-	Mycobacterium tuberculosis complex : 92.5 / Mycobacterium tuberculosis complex : 7.5	1111000100011000101100000111111100001101111	742142603760671	n/a	n/a	Other than 4.9
POR745	M. tuberculosis	2	Beijing	2.2.1	Beijing	2.2.1	Beijing	Asian/Africa 1	bad	low quality	low quality	+	Mycobacterium tuberculosis complex : 90.8 / Mycobacterium tuberculosis complex : 9.2	0000000000000000000000000000000000011111111	000000000001771	796	7	Other than 4, other than 4.9 (10.53%) / Lineage 2 (M. tuberculosis) (89.47%)
POR754	M. tuberculosis	2	Beijing	2.2.1	Beijing	2.2.1	Beijing	unknown	good	Beijing, East-Asian (L2)	Beijing	+++	Mycobacterium tuberculosis complex	0000000000000000000000000000000000111111111	000000000003771	1	5800	Lineage 2 (M. tuberculosis)
POR780	M. tuberculosis	unknown	Clade 1	4.8	mainly T	4.8	mainly T	unknown	good	T, Euro-American (L4)	T1	++	Mycobacterium tuberculosis complex	1.11111e+42	777777777760771	53	3812	n/a
POR785-2	M. tuberculosis	4.4.1.1	S-type	4.4.1.1	S-type	4.4.1.1	S-type	unknown	good	S, Euro-American (L4.4.1.1)	S	++	Mycobacterium tuberculosis complex	1111111100111111111111111111111100001111111	776377777760771	34	633	Other than 4.9
POR788	M. tuberculosis	2	Beijing	2.2.1	Beijing	2.2.1	Beijing	Asian/Africa 2	good	Beijing, East-Asian (L2)	Beijing	++	Mycobacterium tuberculosis complex	0000000000000000000000000000000000111111111	000000000003771	1	5800	Other than 4.9 (1.53%) / Lineage 2 (M. tuberculosis) (98.47%)
POR791	M. tuberculosis	3	Delhi-CAS	3	Delhi-CAS	3	Delhi-CAS	unknown	good	CAS, East-African-Indian (L3)	CAS1-Delhi	++	Mycobacterium tuberculosis complex	1110000101111111111111000000000000111111111	702777740003771	1092	21	Lineage 3.1.1, 3.1.2.1 (M. tuberculosis)
POR793	M. tuberculosis	4.3	LAM	4.3.2.1	LAM	4.3.2.1	LAM	unknown	good	LAM, Euro-American (L4.3)	LAM3	++	Mycobacterium tuberculosis complex	1111111100011111111100001111111100001111111	776177607760771	33	774	Lineage 4.3 (M. tuberculosis)
POR794	M. tuberculosis	2	Beijing	2.2.1	Beijing	2.2.1	Beijing	unknown	bad	low quality	low quality	+	Mycobacterium tuberculosis complex detected in Low Amount	0000000000000000001000001001111100111111111	000000404763771	n/a	n/a	Lineage 2 (M. tuberculosis) (32.2%) / Other than 4.9 (85.37%)
POR795	M. tuberculosis	4.3	LAM	4.3.4.2.1	LAM	4.3.4.2.1	LAM	unknown	good	LAM, Euro-American (L4.3)	LAM9	+	Mycobacterium tuberculosis complex : 94.7 / Mycobacterium tuberculosis complex : 5.3	1111111111111111111100001000001100001110111	777777604060731	811	32	Lineage 4.3 (M. tuberculosis)
POR797	M. tuberculosis	4.3	LAM	4.3.2.1	LAM	4.3.2.1	LAM	unknown	good	LAM, Euro-American (L4.3)	LAM3	+	Mycobacterium tuberculosis complex	1111111100011111111000001111111100001111111	776177407760771	719	82	Lineage 4.3 (M. tuberculosis)
POR798	M. tuberculosis	4.3	LAM	4.3.2.1	LAM	4.3.2.1	LAM	unknown	good	LAM, Euro-American (L4.3)	LAM3	+	Mycobacterium tuberculosis complex	1111111100011111111100001111111100001111111	776177607760771	33	774	Lineage 4.3 (M. tuberculosis)
POR800	M. tuberculosis	unknown	Clade 1	4.8	mainly T	4.8	mainly T	unknown	good	T, Euro-American (L4)	T1	++	Mycobacterium tuberculosis complex	1.11111e+42	777777777760771	53	3812	n/a
POR801	M. tuberculosis	4.4.1.1	S-type	4.4.1.1	S-type	4.4.1.1	S-type	unknown	good	S, Euro-American (L4.4.1.1)	S	+	Mycobacterium tuberculosis complex : 92.5 / Mycobacterium tuberculosis complex : 7.3	1111111100111111111111111111111100001111111	776377777760771	34	633	Other than 4.9
POR803	M. tuberculosis	4.3	LAM	4.3.4.2.1	LAM	4.3.4.2.1	LAM	unknown	bad	low quality	low quality	+	Mycobacterium tuberculosis complex	1111111111111111111100001100001100001110111	777777606060731	815	105	Other than 4.9 (1.01%) / Lineage 4.3 (M. tuberculosis) (98.99%)
POR804	M. tuberculosis	4.4.1.1	S-type	4.4.1.1	S-type	4.4.1.1	S-type	unknown	good	S, Euro-American (L4.4.1.1)	S	failed
POR805	M. tuberculosis	unknown	Clade 1	4.1.1.1	X-type	4.1.1.1	X-type	unknown	good	low quality	low quality	failed
POR806	M. tuberculosis	unknown	Clade 1	4.8	mainly T	4.8	mainly T	unknown	good	T, Euro-American (L4)	T1	+	Mycobacterium tuberculosis complex : 88.5 / Mycobacterium tuberculosis complex : 11.3	1.11111e+42	777777777760771	53	3812	Lineage 4.3 (M. tuberculosis)
POR807	M. tuberculosis	4.3	LAM	4.3.2.1	LAM	4.3.2.1	LAM	unknown	bad	low quality	low quality	++	Mycobacterium tuberculosis complex	1111111100011111111100001111111100001111111	776177607760771	33	774	Lineage 4.3 (M. tuberculosis)
POR809	M. tuberculosis	2	Beijing	2.2.1.1	Beijing	2.2.1.1	Beijing	Pacific RD150	bad	low quality	low quality	+	Mycobacterium tuberculosis complex : 94.4 / Mycobacterium tuberculosis complex : 5.4	0000000000000000000000000000000000111111111	000000000003771	1	5800	Lineage 2 (M. tuberculosis)
POR810	M. tuberculosis	4.3	LAM	4.3.2.1	LAM	4.3.2.1	LAM	unknown	bad	low quality	low quality	not analyzed	not analyzed	not analyzed	not analyzed	not analyzed	not analyzed	not analyzed
POR811	M. tuberculosis	unknown	Clade 1	4.8	mainly T	4.8	mainly T	unknown	good	T, Euro-American (L4)	T1	+	Mycobacterium tuberculosis complex	1.1111e+42	767777777760771	1122	32	n/a
POR812	M. tuberculosis	unknown	Clade 1	4.1.1.3	X-type	4.1.1.3	X-type	unknown	good	X, Euro-American (L4.1.1)	X3	+	Mycobacterium tuberculosis complex	1110000000001111101111111111111100001111111	700076777760771	92	329	Other than 4.9
POR813	M. tuberculosis	2	Beijing	2.2.1	Beijing	2.2.1	Beijing	Asian/Africa 2	bad	low quality	low quality	++	Mycobacterium tuberculosis complex	0000000000000000000000000000000000111111111	000000000003771	1	5800	Lineage 2 (M. tuberculosis)
POR816	M. tuberculosis	2	Beijing	2.2.1.1	Beijing	2.2.1.1	Beijing	Pacific RD150	good	Beijing, East-Asian (L2)	Beijing	++	Mycobacterium tuberculosis complex	0100000100011000001001000000000000111111111	202140440003771	n/a	n/a	Lineage 2 (M. tuberculosis)
POR818	M. tuberculosis	4.3	LAM	4.3.4.2.1	LAM	4.3.4.2.1	LAM	unknown	good	LAM, Euro-American (L4.3)	LAM9	++	Mycobacterium tuberculosis complex	1111111111111111111100001111111100001111111	777777607760771	42	1952	Other than 4.9 (1.43%) / Lineage 4.3 (M. tuberculosis) (98.57%)
POR820	M. tuberculosis	unknown	Clade 1	4.8	mainly T	4.8	mainly T	unknown	bad	low quality	low quality	+	Mycobacterium tuberculosis complex : 93.5 / Mycobacterium tuberculosis complex : 6.3	1111100011111110111111100111111000001111111	761773763740771	n/a	n/a	Other than 4.9
POR821	M. tuberculosis	unknown	Clade 1	4.1.1.3	X-type	4.1.1.3	X-type	unknown	good	Manu, Unknown	Manu2	++	Mycobacterium tuberculosis complex	1110000000001111101111111111111100111111111	700076777763771	n/a	n/a	Lineage 2 (M. tuberculosis) (30.29%) / Other than 4.9 (69.71%)
POR822	M. tuberculosis	2	Beijing	2.2.1.1	Beijing	2.2.1.1	Beijing	Pacific RD150	bad	low quality	low quality	++	Mycobacterium tuberculosis complex	0000000000000000000000000000000000111111111	000000000003771	1	5800	Lineage 2 (M. tuberculosis)
POR823	M. tuberculosis	2	Beijing	2.2.1	Beijing	2.2.1	Beijing	unknown	good	Beijing, East-Asian (L2)	Beijing	++	Mycobacterium tuberculosis complex	0000000000000000000000000000000000111111111	000000000003771	1	5800	Lineage 2 (M. tuberculosis)
POR824	M. tuberculosis	4.1.2.1	Haarlem	4.1.2.1	Haarlem	4.1.2.1	Haarlem	unknown	bad	low quality	low quality	ND	No Identification	0000000000000000000000000000000000000000000	000000000000000	2669	73	n/a
POR826	M. tuberculosis	4.3	LAM	4.3.2.1	LAM	4.3.2.1	LAM	unknown	bad	low quality	low quality	+	Mycobacterium tuberculosis complex : 74.3 / Mycobacterium tuberculosis complex : 25.3	1011011100011111111000001111111100001111111	556177407760771	n/a	n/a	Lineage 2 (M. tuberculosis) (17.31%) / Lineage 4.3 (M. tuberculosis) (76.19%)
POR827	M. tuberculosis	2	Beijing	2.2.1.1	Beijing	2.2.1.1	Beijing	Pacific RD150	bad	low quality	low quality	++	Mycobacterium tuberculosis complex	0000000000000000000000000000000000111111111	000000000003771	1	5800	Lineage 2 (M. tuberculosis)
POR828	M. tuberculosis	2	Beijing	2.2.1.1	Beijing	2.2.1.1	Beijing	Pacific RD150	good	Beijing, East-Asian (L2)	Beijing	++	Mycobacterium tuberculosis complex	0000000000000000000000000000000000111111111	000000000003771	1	5800	Lineage 2 (M. tuberculosis)
POR829	M. tuberculosis	2	Beijing	2.2.1.1	Beijing	2.2.1.1	Beijing	Pacific RD150	good	Beijing, East-Asian (L2)	Beijing	++	Mycobacterium tuberculosis complex	0000000000000000000000000000000000111111111	000000000003771	1	5800	Lineage 2 (M. tuberculosis)
POR830	M. tuberculosis	4.3	LAM	4.3.2	LAM	4.3.2	LAM	unknown	good	LAM, Euro-American (L4.3)	LAM3	++	Mycobacterium tuberculosis complex	1111111100011111111100001111111100001110111	776177607760731	130	69	Lineage 4.3 (M. tuberculosis)
POR831	M. tuberculosis	2	Beijing	2.2.1	Beijing	2.2.1	Beijing	unknown	good	Beijing, East-Asian (L2)	Beijing	++	Mycobacterium tuberculosis complex	0000000000000000000000000000000000111111111	000000000003771	1	5800	Lineage 2 (M. tuberculosis)
POR832	M. tuberculosis	4.3	LAM	4.3.2.1	LAM	4.3.2.1	LAM	unknown	good	LAM, Euro-American (L4.3)	LAM3	+	Mycobacterium tuberculosis complex	1111111100011111111100001111111100001111111	776177607760771	33	774	Lineage 4.3 (M. tuberculosis)
POR833	M. tuberculosis	2	Beijing	2.2.1.1	Beijing	2.2.1.1	Beijing	Pacific RD150	good	Beijing, East-Asian (L2)	Beijing	+	Mycobacterium tuberculosis complex	0000000000000000000000000000000000111111111	000000000003771	1	5800	Lineage 2 (M. tuberculosis)
POR834	M. tuberculosis	2	Beijing	2.2.1.1	Beijing	2.2.1.1	Beijing	Pacific RD150	good	Beijing, East-Asian (L2)	Beijing	+	Mycobacterium tuberculosis complex	0000000000000000000000000000000000111111111	000000000003771	1	5800	Lineage 2 (M. tuberculosis)
POR835	M. tuberculosis	2	Beijing	2.2.1.1	Beijing	2.2.1.1	Beijing	Pacific RD150	bad	low quality	low quality	not analyzed	not analyzed	not analyzed	not analyzed	not analyzed	not analyzed	not analyzed
POR837	M. tuberculosis	2	Beijing	2.2.1.1	Beijing	2.2.1.1	Beijing	Pacific RD150	good	Beijing, East-Asian (L2)	Beijing	++	Mycobacterium tuberculosis complex : 92.7 / Mycobacterium tuberculosis complex : 7.1	0000000000000000000000000000000000111111111	000000000003771	1	5800	Lineage 2 (M. tuberculosis)
POR839	M. tuberculosis	2	Beijing	2.2.1	Beijing	2.2.1	Beijing	unknown	good	Beijing, East-Asian (L2)	Beijing	++	Mycobacterium tuberculosis complex	0000000000000000000000000000000000111111111	000000000003771	1	5800	Lineage 2 (M. tuberculosis)
POR840	M. tuberculosis	2	Beijing	2.2.1.1	Beijing	2.2.1.1	Beijing	Pacific RD150	bad	low quality	low quality	not analyzed	not analyzed	not analyzed	not analyzed	not analyzed	not analyzed	not analyzed
POR844	M. tuberculosis	4.3	LAM	4.3.3	LAM	4.3.3	LAM	unknown	good	LAM, Euro-American (L4.3)	LAM-RUS	+	Mycobacterium tuberculosis complex	1111111111111000000000001111111100001111111	777740007760771	803	26	Lineage 4.3 (M. tuberculosis)
POR847	M. tuberculosis	4.3	LAM	4.3.2.1	LAM	4.3.2.1	LAM	unknown	bad	low quality	low quality	+	Mycobacterium tuberculosis complex detected in Low Amount	1111111100011111011000001110111100001111111	776175407360771	n/a	n/a	Lineage 4.3 (M. tuberculosis) (1.45%) / Lineage 4.3 (M. tuberculosis) (98.55%)
POR848	M. tuberculosis	4.3	LAM	4.3.2.1	LAM	4.3.2.1	LAM	unknown	good	LAM, Euro-American (L4.3)	LAM3	++	Mycobacterium tuberculosis complex	1111111100011111111100001111111100001111111	776177607760771	33	774	Lineage 4.3 (M. tuberculosis)
POR849	M. tuberculosis	4.4.1.1	S-type	4.4.1.1	S-type	4.4.1.1	S-type	unknown	good	S, Euro-American (L4.4.1.1)	S	++	Mycobacterium tuberculosis complex	1111111100110111111111111111111100001111111	776337777760771	71	64	Other than 4.9
POR851	M. tuberculosis	4.3	LAM	4.3.2.1	LAM	4.3.2.1	LAM	unknown	good	LAM, Euro-American (L4.3)	LAM3	++	Mycobacterium tuberculosis complex	1111111100011111111100001111111100001111111	776177607760771	33	774	Lineage 4.3 (M. tuberculosis)
POR855	M. tuberculosis	2	Beijing	2.2.1.1	Beijing	2.2.1.1	Beijing	Pacific RD150	bad	low quality	low quality	+	Mycobacterium tuberculosis complex	0000000000000000000000000000000000111111111	000000000003771	1	5800	Lineage 2 (M. tuberculosis) (1.39%) / Lineage 2 (M. tuberculosis) (98.61%)
POR858	M. tuberculosis	2	Beijing	2.2.1.1	Beijing	2.2.1.1	Beijing	Pacific RD150	good	Beijing, East-Asian (L2)	Beijing	++	Mycobacterium tuberculosis complex	0000000000000000000000000000000000111111111	000000000003771	1	5800	Lineage 2 (M. tuberculosis)
POR860	M. tuberculosis	unknown	Clade 1	4.1.1.1	X-type	4.1.1.1	X-type	unknown	bad	low quality	low quality	+	Mycobacterium tuberculosis complex	1111111111111111101111111111111100001100001	777776777760601	137	959	Lineage 4.1.1.1 (M. tuberculosis)
POR866	M. tuberculosis	2	Beijing	2.2.1.1	Beijing	2.2.1.1	Beijing	Pacific RD150	good	Beijing, East-Asian (L2)	Beijing	++	Mycobacterium tuberculosis complex	0000000000000000000000000000000000111111111	000000000003771	1	5800	Lineage 2 (M. tuberculosis) (1.31%) / Lineage 2 (M. tuberculosis) (98.69%)
POR869	M. tuberculosis	2	Beijing	2.2.1	Beijing	2.2.1	Beijing	unknown	good	Beijing, East-Asian (L2)	Beijing	++	Mycobacterium tuberculosis complex	0000000000000000000000000000000000111111111	000000000003771	1	5800	Lineage 2 (M. tuberculosis)
POR872	M. tuberculosis	2	Beijing	2.2.1.1	Beijing	2.2.1.1	Beijing	Pacific RD150	good	Beijing, East-Asian (L2)	Beijing	-	Mycobacterium tuberculosis complex : 93.8 / Mycobacterium tuberculosis complex : 6.0	0000000000000000000000000000000000011111111	000000000001771	796	7	Lineage 2 (M. tuberculosis)
POR873	M. tuberculosis	unknown	Clade 1	4.8	mainly T	4.8	mainly T	unknown	good	T, Euro-American (L4)	T1	+	Mycobacterium tuberculosis complex	1.11111e+42	777777777760771	53	3812	n/a
POR878	M. tuberculosis	3	Delhi-CAS	3.1.1	Delhi-CAS	3.1.1	Delhi-CAS	unknown	good	CAS, East-African-Indian (L3)	CAS1-Kili	not analyzed
POR879	M. tuberculosis	unknown	Clade 1	4.9	H37Rv-like	4.9	H37Rv-like	unknown	good	T, Euro-American (L4)	T1	not analyzed
ICMS2DXL_S45												ND	No Identification	0000010000001000011110001111100011111111111	010041707617771	n/a	n/a	n/a
NCMS2DXL_S47												ND	No Identification	0000000000000000000000001100000000000000000	000000006000000	n/a	n/a	n/a
PCMS2DXL_S46												++	Mycobacterium tuberculosis complex	1101111101111110111111111111111111111100000	676773777777600	482	700	M. bovis BCG
